# Combining Asian-European Genome-Wide Association Studies of Colorectal Cancer Improves Risk Prediction Across Race and Ethnicity

**DOI:** 10.1101/2023.01.19.23284737

**Authors:** Minta Thomas, Yu-Ru Su, Elisabeth A. Rosenthal, Lori C Sakoda, Stephanie L Schmit, Maria N Timofeeva, Zhishan Chen, Ceres Fernandez-Rozadilla, Philip J Law, Neil Murphy, Robert Carreras-Torres, Virginia Diez-Obrero, Franzel JB van Duijnhoven, Shangqing Jiang, Aesun Shin, Alicja Wolk, Amanda I Phipps, Andrea Burnett-Hartman, Andrea Gsur, Andrew T Chan, Ann G Zauber, Anna H Wu, Annika Lindblom, Caroline Y Um, Catherine M Tangen, Chris Gignoux, Christina Newton, Christopher A. Haiman, Conghui Qu, D Timothy Bishop, Daniel D Buchanan, David R. Crosslin, David V Conti, Dong-Hyun Kim, Elizabeth Hauser, Emily White, Erin Siegel, Fredrick R Schumacher, Gad Rennert, Graham G Giles, Heather Hampel, Hermann Brenner, Isao Oze, Jae Hwan Oh, Jeffrey K Lee, Jennifer L Schneider, Jenny Chang-Claude, Jeongseon Kim, Jeroen R Huyghe, Jiayin Zheng, Jochen Hampe, Joel Greenson, John L Hopper, Julie R Palmer, Kala Visvanathan, Keitaro Matsuo, Koichi Matsuda, Keum Ji Jung, Li Li, Loic Le Marchand, Ludmila Vodickova, Luis Bujanda, Marc J Gunter, Marco Matejcic, Mark A Jenkins, Martha L Slattery, Mauro D’Amato, Meilin Wang, Michael Hoffmeister, Michael O Woods, Michelle Kim, Mingyang Song, Motoki Iwasaki, Mulong Du, Natalia Udaltsova, Norie Sawada, Pavel Vodicka, Peter T Campbell, Polly A Newcomb, Qiuyin Cai, Rachel Pearlman, Rish K Pai, Robert E Schoen, Robert S Steinfelder, Robert W Haile, Rosita Vandenputtelaar, Ross L Prentice, Sébastien Küry, Sergi Castellví-Bel, Shoichiro Tsugane, Sonja I Berndt, Soo Chin Lee, Stefanie Brezina, Stephanie J Weinstein, Stephen J Chanock, Sun Ha Jee, Sun-Seog Kweon, Susan Vadaparampil, Tabitha A Harrison, Taiki Yamaji, Temitope O Keku, Veronika Vymetalkova, Volker Arndt, Wei-Hua Jia, Xiao-Ou Shu, Yi Lin, Yoon-Ok Ahn, Zsofia K Stadler, Bethany Van Guelpen, Cornelia M Ulrich, Elizabeth A Platz, John D Potter, Christopher I Li, Reinier Meester, Victor Moreno, Jane C Figueiredo, Graham Casey, Iris Landorp Vogelaar, Malcolm G Dunlop, Stephen B Gruber, Richard B Hayes, Paul D P Pharoah, Richard S Houlston, Gail P Jarvik, Ian P Tomlinson, Wei Zheng, Douglas A Corley, Ulrike Peters, Li Hsu

**Author notes:** **Corresponding Authors:** Li Hsu: 1100 Fairview Ave. N., M2-B500, Fred Hutchinson Cancer Center, Seattle, WA 98109.; (P). Ulrike Peters: 1100 Fairview Ave. N., M4-B402, Fred Hutchinson Cancer Center, Seattle, WA 98109.; (P) 206-667- 2450.

## Abstract

Polygenic risk scores (PRS) have great potential to guide precision colorectal cancer (CRC) prevention by identifying those at higher risk to undertake targeted screening. However, current PRS using European ancestry data have sub-optimal performance in non-European ancestry populations, limiting their utility among these populations. Towards addressing this deficiency, we expanded PRS development for CRC by incorporating Asian ancestry data (21,731 cases; 47,444 controls) into European ancestry training datasets (78,473 cases; 107,143 controls). The AUC estimates (95% CI) of PRS were 0.63(0.62-0.64), 0.59(0.57-0.61), 0.62(0.60-0.63), and 0.65(0.63-0.66) in independent datasets including 1,681-3,651 cases and 8,696-115,105 controls of Asian, Black/African American, Latinx/Hispanic, and non-Hispanic White, respectively. They were significantly better than the European-centric PRS in all four major US racial and ethnic groups (p-values<0.05). Further inclusion of non-European ancestry populations, especially Black/African American and Latinx/Hispanic, is needed to improve the risk prediction and enhance equity in applying PRS in clinical practice.
