## Supplemental Table 1 for "Combining Asian-European Genome-Wide Association Studies of Colorectal Cancer Improves Risk Prediction Across Race and Ethnicity"

### Sheet: Sheet1
Supplemental Table 1: Description of all studies included in the GWAS -- European and Asian Summary Statistics
									Cases of CRC or advanced adenoma (Ad)			Controls				Imputation and quality control
	Analytical unit	Ncase	Ncontrol	Sub-study	Study Name	Study Design	Country/Continent	N total	N Cases (Ad)	N Females (%)	Mean age (SD), years	N Controls	N Females (%)	Mean age (SD), years	Genotyping Platform	Imputation and Phasing Software	Imputation Reference Panel	Imputation Quality Filter	MAC/MAF Filter	Software	Model	Adjustment Covariates	lambda
European populations	GECCO_OmniExpressExome	4439	4115													SHAPEIT2/minimac3	Haplotype Reference Consortium (HRC) release 1.1	Imputation accuracy r2 ≥ 0.3	MAC ≥ 50	EPACTS	Logistic regression	Age, Sex, Study, 1-13 PCs	1.02
				COLON	Colorectal Cancer: Longitudinal Observational study on Nutritional and lifestyle factors that influence colorectal tumor recurrence, survival and quality of life	case-control and case cohort	Netherlands	1335	643 (0)	235 (36.5)	F: 64.3 (10.1) M: 65.8 (8.9)	692	256 (37)	F: 60.8 (6.9) M: 62.0 (6.2)	Illumina OmniExpressExome
				DACHS_3	Darmkrebs: Chancen der Verhütung durch Screening Study	case-control	Germany	1827	1210 (0)	456 (37.7)	F: 69.5 (11.3) M: 68.1 (10.4)	617	242 (39.2)	F: 65.8 (12.9) M: 67.2 (10.8)	Illumina OmniExpressExome
				EPIC	European Prospective Investigation into Cancer and Nutrition	cohort	Europe	4401	2095 (0)	1116 (53.3)	F: 56.9 (8.1) M: 57.2 (8.2)	2306	1232 (53.4)	F: 56.6 (8.1) M: 56.8 (8.1)	Illumina OmniExpressExome
				HPFS_4	Health Professionals Follow-Up Study	cohort	USA	380	183 (0)	0 (0)	F: - M: 72.4 (8.6)	197	0 (0)	F: - M: 72.0 (8.7)	Illumina OmniExpressExome
				NHS_4	Nurses’ Health Study	cohort	USA	611	308 (0)	308 (100)	F: 70.1 (9.3) M: -	303	303 (100)	F: 70.3 (9.0) M: -	Illumina OmniExpressExome
	CORECT_EUR_pooled_data_set	19948	12124													SHAPEIT2/minimac3	Haplotype Reference Consortium (HRC) release 1.1	Imputation accuracy r2 ≥ 0.3	MAC ≥ 50	R	Logistic regression	Age, Sex, Genotyping platform, 1-23 PCs	1.07
				ATBC	Alpha-Tocopherol, Beta Carotene Cancer Prevention Study	cohort	Finland	177	147 (0)	0 (0)	F: - M: 57.4 (4.9)	30	0 (0)	F: - M: 57.2 (4.4)	Illumina Oncoarray
				CCFR_3	Colon Cancer Family Registry	case-control	USA, Canada, Australia	1851	1190 (0)	608 (51.1)	F: 54.5 (11.9) M: 53.1 (11.1)	661	358 (54.2)	F: 52.3 (11.9) M: 53.3 (11.3)	Affymetrix Axiom
				CCFR_4	Colon Cancer Family Registry	case-control	USA, Canada, Australia	2124	1590 (0)	634 (39.9)	F: 51.8 (12.3) M: 56.8 (11.6)	534	247 (46.3)	F: 50.8 (13.2) M: 55.6 (13.5)	Illumina Oncoarray
				ColoCare_Heidelberg	ColoCare Consortium	case-series	Germany	223	187 (0)	63 (33.7)	F: 63.4 (10.8) M: 62 (12.2)	36	19 (52.8)	F: 52.9 (10.1) M: 59.4 (14.5)	Illumina Oncoarray
				ColoCare_Seattle	ColoCare Consortium	case-series	USA	169	169 (0)	73 (43.2)	F: 55.9 (12.3) M: 57.1 (13.8)	0	-	F: - M: -	Illumina Oncoarray
				CPSII_1	American Cancer Society Cancer Prevention Study II nested case-control study	cohort	USA	1076	540 (0)	268 (49.6)	F: 68.7 (5.6) M: 69 (5.2)	536	260 (48.5)	F: 68.2 (5.6) M: 69.1 (5.3)	Affymetrix Axiom
				CRCGEN	Colorectal Cancer Genetics & Genomics, Spanish study	case-control	Spain	1546	760 (0)	269 (35.4)	F: 66.5 (11.9) M: 67.6 (10.4)	786	366 (46.6)	F: 62.9 (12.6) M: 66.8 (10.6)	Illumina Oncoarray
				ESTHER_VERDI	Epidemiologische Studie zu Chancen der Verhütung, Früherkennung und optimierten Therapie chronischer Erkrankungen in der älteren Bevölkerung; Verlauf der diagnotischen Abklärung bei Krebspatienten	case-control	Germany	817	397 (0)	136 (34.3)	F: 65.5 (8.4) M: 64.8 (6.6)	420	147 (35)	F: 65.3 (7.1) M: 65.1 (5.9)	Illumina Oncoarray
				Kentucky	Kentucky Case-Control Study	case-control	USA	2167	1035 (0)	524 (50.6)	F: 61.5 (10.4) M: 62.1 (10.0)	1132	573 (50.6)	F: 66.7 (6.6) M: 60.4 (9.2)	Affymetrix Axiom
				MCCS	Melbourne Collaborative Cohort Study	cohort	Australia	1343	709 (0)	343 (48.4)	F: 60.0 (7.9) M: 59.9 (7.2)	634	309 (48.7)	F: 60.3 (7.3) M: 60.5 (7.8)	Affymetrix Axiom
				MEC_2	Multiethnic Cohort Study	cohort	USA	144	63 (0)	35 (55.6)	F: 59.5 (8.6) M: 60.2 (9.5)	81	38 (46.9)	F: 63.8 (8.4) M: 61.7 (9.0)	Illumina Oncoarray
				MECC_1	Molecular Epidemiology of Colorectal Cancer Study	case-control	Israel	978	483 (0)	218 (45.1)	F: 71.3 (10.7) M: 73.2 (9.3)	495	233 (47.1)	F: 71.9 ( 10.8 ) M: 73.6 ( 9.4 )	Illumina Omni2.5
				MECC_2	Molecular Epidemiology of Colorectal Cancer Study	case-control	Israel	1901	1093 (0)	549 (50.2)	F: 71.1 (11.3) M: 72.3 (10.5)	808	402 (49.8)	F: 72.8 (11.4) M: 75.0 (10.4)	Affymetrix Axiom
				MECC_3	Molecular Epidemiology of Colorectal Cancer Study	case-control	Israel	4380	2570 (0)	1175 (45.7)	F: 67.4 (12.8) M: 68.8 (12.2)	1810	840 (46.4)	F: 68.9 (12.8) M: 69.9 (11.7)	Illumina Oncoarray
				MSKCC	Memorial Sloan Kettering Cancer Center Cohort	case-control	USA	68	68 (0)	41 (60.3)	F: 59.7 (12.3) M: 61.7 (12.7)	0	-	F: - M: -	Illumina Oncoarray
				NFCCR	Newfoundland Case-Control Study	case-control	Canada	660	193 (0)	73 (37.8)	F: 60.1 (8.7) M: 62.6 (8.5)	467	197 (42.2)	F: 58.1 (8.5) M: 60.2 (9.2)	Affymetrix Axiom
				NGCCS	PopGen Biobank	case-control	Germany	1103	1103 (0)	482 (43.7)	F: 62.4 (9.8) M: 64.8 (8.2)	0	-	F: - M: -	Illumina Oncoarray
				NHSII	Nurses’ Health Study	cohort	USA	167	87 (0)	87 (100)	F: 36.9 (4.5) M: -	80	80 (100)	F: 37.2 (4.0) M: -	Illumina Oncoarray
				SEARCH	Studies of Epidemiology and Risk Factors in Cancer Heredity	case-control	UK	4288	4173 (0)	1789 (42.9)	F: 62.7 (8.2) M: 63.8 (7.4)	115	46 (40)	F: 53.6 (7.3) M: 55.5 (7.0)	Illumina Oncoarray
				SLRCCS	Swedish Low-Risk Colorectal Cancer Study	cohort	Sweden	4785	2504 (0)	1135 (45.3)	F: 61.7 (0.0) M: 61.7 (0.0)	2281	1085 (47.6)	F: 61.7 (0.0) M: 61.7 (0.0)	Illumina Oncoarray
				SMC_COSM	Swedish Mammography Cohort and Cohort of Swedish Men	cohort	Sweden	1397	566 (0)	235 (41.5)	F: 64.6 (9.0) M: 63.7 (8.2)	831	348 (41.9)	F: 63.7 (8.2) M: 63.8 (8.1)	Illumina Oncoarray
				USC_HRT_CRC	Los Angeles County Cancer Surveillance Program	case-control	USA	708	321 (0)	321 (100)	F: 66.4 (5.5) M: -	387	387 (100)	F: 64.9 (6.8) M: -	Illumina Oncoarray
	CORSA_1	1460	774		Colorectal Cancer Study of Austria	case-control	Austria	2234	1460 (519)	545 (37.3)	F: 65.1 (11.2) M: 64.1 (10.7)	774	332 (42.9)	F: 63.1 (10.9) M: 62.9 (10.1)	Affymetrix Axiom	SHAPEIT2/minimac3	Haplotype Reference Consortium (HRC) release 1.1	Imputation accuracy r2 ≥ 0.3	MAC ≥ 50	EMMAX/EPACTS	Linear mixed model; Approximate allelic log[OR] estimates and corresponding SEs were calculated as described in Cook et al. (PMID: 27848946).	Age, Sex	1
	GECCO_Oncoarray_custom_iSelect	11835	11856													SHAPEIT2/minimac3	Haplotype Reference Consortium (HRC) release 1.1	Imputation accuracy r2 ≥ 0.3	MAC ≥ 50	EPACTS	Logistic regression	Age, Sex, Study, 1-10 PCs	1.04
				CLUEII	Campaign against Cancer and Heart Disease II	cohort	USA	518	258 (0)	137 (53.1)	F: 62 (11.4) M: 61.0 (10.7)	260	141 (54.2)	F: 61.4 (11.9) M: 60.2 (10.7)	Illumina Oncoarray+custom iSelect
				CORSA_2	Colorectal Cancer Study of Austria	case-control	Austria	2483	1210 (687)	426 (35.2)	F: 65.9 (11.2) M: 65.8 (10.5)	1273	451 (35.4)	F: 60.5 (12.5) M: 55.5 (13.0)	Illumina Oncoarray+custom iSelect
				CPSII_2	American Cancer Society Cancer Prevention Study II nested case-control study	cohort	USA	688	339 (0)	176 (51.9)	F: 68.3 (6.0) M: 69.3 (5.1)	349	184 (52.7)	F: 68.1 (6.1) M: 69.2 (5.1)	Illumina Oncoarray+custom iSelect
				Czech	Czech Republic CCS	case-control	Czech Republic	3293	1675 (0)	624 (37.3)	F: 63 (11.8) M: 63.7 (10.8)	1618	735 (45.4)	F: 50.3 (14.8) M: 50.8 (12.5)	Illumina Oncoarray+custom iSelect
				EDRN	Early Detection Research Network	case cohort	USA	544	266 (0)	105 (39.5)	F: 62.3 (13.5) M: 62.5 (11.7)	278	140 (50.4)	F: 58.7 (10.3) M:59.8 (10.9)	Illumina Oncoarray+custom iSelect
				EPICOLON	EPICOLON	case-control	Spain	609	267 (0)	110 (41.2)	F: 54.1 (10.2) M: 57.4 (9.1)	342	141 (41.2)	F: 58.7 (6.6) M: 59.7 (6.4)	Illumina Oncoarray+custom iSelect
				HawaiiCCS_AD	Hawaii Adenoma Study	case-control	USA	628	85 (85)	36 (42.4)	F: 59.6 (9.1) M: 58.6 (8.0)	543	191 (35.2)	F: 60.4 (8.4) M: 59.0 (7.5)	Illumina Oncoarray+custom iSelect
				LCCS	Leeds Colorectal Cancer Study	case-control	UK	2172	1472 (0)	594 (40.4)	F: 69.7 (10.9) M: 68.6 (9.8)	700	370 (52.9)	F: 67.8 (9.0) M: 68.3 (8.1)	Illumina Oncoarray+custom iSelect
				NCCCSI	North Carolina Colon Cancer Study, I	case-control	USA	720	251 (0)	111 (44.2)	F: 65.1 (10.1) M: 64.8 (9.5)	469	205 (43.7)	F: 66.1 (9.5) M: 66.0 (9.6)	Illumina Oncoarray+custom iSelect
				NCCCSII	North Carolina Colon Cancer Study, II	case-control	USA	1281	595 (0)	241 (40.5)	F: 62.3 (10.4) M: 62.2 (10.4)	686	259 (37.8)	F: 63.3 (10.7) M: 64.6 (9.1)	Illumina Oncoarray+custom iSelect
				NHS_5_AD	Nurses’ Health Study	cohort	USA	477	251 (251)	251 (100)	F: 67.3 (7.6) M: -	226	226 (100)	F: 67.6 (7.7) M: -	Illumina Oncoarray+custom iSelect
				NSHDS	The Northern Sweden Health and Disease Study	cohort	Sweden	829	416 (0)	267 (64.2)	F: 57.5 (7.9) M: 53.3 (7.2)	413	265 (64.2)	F: 57.6 (7.9) M: 53.3 (7.4)	Illumina Oncoarray+custom iSelect
				OSUMC	Columbus-area HNPCC study, Ohio Colorectal Cancer Prevention Initiative, Ohio State University Medical Center	case-control	USA	5527	3094 (0)	1428 (46.2)	F: 62.4 (13.2) M: 61.4 (12.9)	2433	1472 (60.5)	F: 51.1 (15.0) M: 53.3 (14.4)	Illumina Oncoarray+custom iSelect
				PLCO_4_AD	Prostate, Lung, Colorectal, and Ovarian Cancer Screening Trial	cohort	USA	2105	797 (794)	337 (42.3)	F: 62.9 (5.5) M: 62.5 (5.2)	1308	737 (56.3)	F: 61.9 (5.3) M: 61.9 (5.3)	Illumina Oncoarray+custom iSelect
				SELECT	Selenium and Vitamin E Prevention Trial	clinical trial	USA	533	264 (0)	0 (0)	F: - M: 65.9 (6.3)	269	0 (0)	F: - M: 65.8 (6.6)	Illumina Oncoarray+custom iSelect
				SMS_AD	Screening Markers for Colorectal Cancer Study (advanced adenomas)	case-control	USA	171	41 (0)	16 (39)	F: 65.6 (10.7) M: 63.4 (9.3)	130	73 (56.2)	F: 58.9 (11.3) M: 62.5 (11.2)	Illumina Oncoarray+custom iSelect
				WHI_3	Women’s Health Initiative Study	cohort	USA	1113	554 (0)	554 (100)	F: 65.1 (6.5) M: -	559	559 (100)	F: 64.4 (6.3) M: -	Illumina Oncoarray+custom iSelect
	GECCO_stage_1_pooled_data_set	11895	14659													SHAPEIT2/minimac3	Haplotype Reference Consortium (HRC) release 1.1	Imputation accuracy r2 ≥ 0.3	MAC ≥ 50	R	Logistic regression	Age, Sex, Study, Genotyping batch, 1-3 PCs	1.05
				ASTERISK	Association STudy Evaluating RISK for sporadic colorectal cancer	case-control	France	1839	892 (0)	340 (38.1)	F: 69.3 (10.8) M: 68.4 (9.4)	947	423 (44.7)	F: 62.7 (10.5) M: 61.3 (9.8)	Illumina 300K
				CCFR_1	Colon Cancer Family Registry	case-control	USA, Canada, Australia	2014	1036 (0)	500 (48.3)	F: 50 (11.6) M: 52.7 (11.3)	978	509 (52)	F: 57.6 (11.3) M: 58.5 (10.4)	Illumina 1M, 1M duo
				CCFR_2	Colon Cancer Family Registry	case-control	USA, Canada, Australia	716	331 (0)	179 (54.1)	F: 50.5 (10.5) M: 52.5 (10.6)	385	209 (54.3)	F: 53.4 (10.9) M: 52.8 (11.7)	Illumina 1M, 1M duo
				Colo2&3	Hawai’i Colorectal Cancer Studies 2&3	case-series	USA	211	87 (0)	40 (46)	F: 66.3 (12.0) M: 65.2 (11.5)	124	54 (43.5)	F: 65.6 (10.5) M: 64.5 (11.4)	Illumina 300K
				DACHS_1	Darmkrebs: Chancen der Verhütung durch Screening	case-control	Germany	3409	1707 (0)	708 (41.5)	F: 69.1 (11.2) M: 67.7 (9.7)	1702	685 (40.2)	F: 69.0 (10.0) M: 68.7 (10.3)	Illumina 300K
				DACHS_2	Darmkrebs: Chancen der Verhütung durch Screening	case-control	Germany	1164	666 (0)	260 (39)	F: 69.7 (11.9) M: 68.2 (10.5)	498	175 (35.1)	F: 70.8 (10.3) M: 69.2 (9.4)	Illumina OmniExpress
				DALS_1	Diet, Activity and Lifestyle Study	case-control	USA	1411	702 (0)	303 (43.2)	F: 64.5 (9.9) M: 63.4 (9.4)	709	309 (43.6)	F: 64.3 (9.9) M: 63.2 (9.9)	Illumina 550K, 610K
				DALS_2	Diet, Activity and Lifestyle Study	case-control	USA	863	402 (0)	190 (47.3)	F: 63.6 (10.5) M: 64.1 (9.9)	461	220 (47.7)	F: 64.3 (9.8) M: 64.3 (10.2)	Illumina 300K
				HPFS_1	Health Professionals Follow-Up Study	cohort	USA	455	227 (0)	0 (0)	F: - M: 66.6 (8.7)	228	0 (0)	F: - M: 66.1 (8.9)	Illumina OmniExpress
				HPFS_2	Health Professionals Follow-Up Study	cohort	USA	348	176 (0)	0 (0)	F: - M: 63.3 (8.5)	172	0 (0)	F: - M: 64.0 (8.8)	Illumina OmniExpress
				HPFS_3_AD	Health Professionals Follow-Up Study	cohort	USA	655	312 (312)	0 (0)	F: - M: 61 (8.6)	343	0 (0)	F: - M: 60.4 (8.3)	Illumina OmniExpress
				MEC_1	Multiethnic Cohort Study	cohort	USA	672	326 (0)	149 (45.7)	F: 63.5 (7.5) M: 62.6 (8.4)	346	163 (47.1)	F: 63.3 (7.7) M: 62.9 (8.3)	Illumina 300K
				NHS_1	Nurses’ Health Study	cohort	USA	1165	391 (0)	391 (100)	F: 60 (6.6) M: -	774	774 (100)	F: 60.0 (6.5) M: -	Illumina OmniExpress
				NHS_2	Nurses’ Health Study	cohort	USA	339	158 (0)	158 (100)	F: 58.5 (6.3) M: -	181	181 (100)	F: 59.5 (6.3) M: -	Illumina OmniExpress
				NHS_3_AD	Nurses’ Health Study	cohort	USA	1090	513 (513)	513 (100)	F: 56.9 (6.7) M: -	577	577 (100)	F: 57.1 (6.8) M: -	Illumina OmniExpress
				OFCCR	Ontario Familial Colorectal Cancer Registry	case-control	Canada	1116	594 (0)	352 (59.3)	F: 62.1 (7.7) M: 61.1 (8.2)	522	227 (43.5)	F: 62.3 (8.1) M: 63.0 (7.5)	Affymetrix 500K
				PHS	Physicians’ Health Study	cohort	USA	764	375 (0)	0 (0)	F: - M: 59.3 (9.1)	389	0 (0)	F: - M: 58.6 (8.9)	Illumina OmniExpress
				PLCO_1	Prostate, Lung, Colorectal, and Ovarian Cancer Screening Trial	cohort	USA	2496	524 (0)	228 (43.5)	F: 64.7 (5.3) M: 64.9 (5.0)	1972	436 (22.1)	F: 63.5 (5.0) M: 64.1 (5.1)	Illumina 300/240S & 610K
				PLCO_2	Prostate, Lung, Colorectal, and Ovarian Cancer Screening Trial	cohort	USA	889	475 (0)	204 (42.9)	F: 63.8 (5.3) M: 63.6 (5.2)	414	175 (42.3)	F: 63.7 (5.1) M: 63.5 (5.3)	Illumina 300K
				PMH-CCFR	Postmenopausal Hormones Supplementary Study to the Colon Cancer Family Registry	case-control	USA	398	276 (0)	276 (100)	F: 63.2 (6.8) M: -	122	122 (100)	F: 61.6 (7.4) M: -	Illumina 300K
				VITAL	VITamins And Lifestyle	cohort	USA	565	279 (0)	129 (46.2)	F: 66.7 (5.9) M: 65.9 (6.4)	286	138 (48.3)	F: 67.2 (6.1) M: 66.0 (6.4)	Illumina 300K
				WHI_1	Women’s Health Initiative Study	cohort	USA	1991	468 (0)	468 (100)	F: 67.3 (6.8) M: -	1523	1523 (100)	F: 69.5 (6.4) M: -	Illumina 550K, 550Kduo, 610K
				WHI_2	Women’s Health Initiative Study	cohort	USA	1984	978 (0)	978 (100)	F: 66 (6.6) M: -	1006	1006 (100)	F: 65.6 (6.2) M: -	Illumina 300K
	COIN	1950	2162		COIN and COIN-B clinical trial	Case-control	UK	4112	1950	679 (34.8)	F: 60.2 (10.2) M: 62.2 (9.3)	2162	1069 (49.4)	NA	Cases Affymetrix Axiom, controls Affymetrix 6.0	SHAPEIT v2r837/Impute v2.3.2	1000 Genomes Project, phase 1, EUR, December 2013 release; UK10K, April 2014 release	0.4	0.005	snptest v2.5.2	Logistic regression	No adjustment	1.1
	Croatia	689	441		Croatia case-control CRC study	Case-control	Croatia	1130	689	252 (36.6)	F: 67.4 (12.4) M: 67.3 (11.3)	441	205 (46.5)	F: 67.1 (7.8) M: 65.4 (7.2)	OmniExpressExome BeadChip 8v1.1 or 8v1.3	SHAPEIT v2r837/Impute v2.3.2	1000 Genomes Project, phase 1, December 2013 release; UK10K , April 2014 release	0.4	0.005	snptest v2.5.2	Logistic regression	No adjustment	0.99
	DACHS 4	1028	661		Darmkrebs: Chancen der Verhütung durch Screening	Case-control	Germany	1689	1028	613 (59.6)	F: 67.1 (11.6) M: 66.7 (12.1)	661	420 (63.5)	F: 69.2 (10.2) M: 69.3 (11.3)	Illumina OncoArray	SHAPEIT v2r837/Impute v2.3.2	1000 Genome Project	0.4	0.005	snptest v2.5.2	Logistic regression	PC 1-3	1
	FIN2	1760	14132		Finnish colorectal cancer collection	Case-control	Finland	15892	1760	828 (47.0)	F: 67.7 (12.5) M: 66.3 (11.5)	14132	7912 (56.0)	F: 56.5 (12.9) M: 56.9 (12.8)	Cases Illumina HumanOmni 2.5M8v1, controls IlluminaCoreExome BeadChip	SHAPEIT v2.r790/Impute v2.3.1	1000 Genomes Project, phase1 v3; Sequencing Initiative Suomi	0.4	0.005	snptest v2.5.2	Logistic regression	Age, Sex, PC 1-10	1.11
	NSCCG	6596	7205		National Study of Colorectal Cancer Genetics	Case-control	UK	13801	6596	2948 (44.7)	F: 53.7 (9.5) M: 54.9 (9)	7205	4301 (59.7)	F: 49.1 (12.9) M: 56.5 (7.2)	Illumina OncoArray	SHAPEIT v2r837/Impute v2.3.2	1000 Genomes Project, phase 1, EUR, December 2013 release; UK10K, April 2014 release	0.4	0.005	snptest v2.5.2	Logistic regression	PC 1	1.08
	SCOT	2910	4095		Short Course Oncology Treatment (SCOT) trial	Case-control	UK	7005	2910	1120 (38.5)	NA	4095	2054 (50.2)	NA	Illumina Global Screening Array	SHAPEIT v2r837/Impute v2.3.2	1000 Genomes Project, phase 1, EUR, December 2013 release; UK10K, April 2014 release	0.4	0.005	snptest v2.5.2	Logistic regression	PC 1-10	0.98
	ScotlandPhase1	932	943		Colorectal Cancer Genetic Susceptibility (COGS) study	Case-control	Scotland	1875	932	479 (49.2)	F: 48.5 (6) M: 49.6 (5.8)	943	486 (48.7)	F: 50.2 (6.3) M: 51.4 (5.9)	Illumina HumanHap 240K and 300	SHAPEIT v2r837/Impute v2.3.2	1000 Genomes Project, phase 1, December 2013 release; UK10K , April 2014 release	0.4	0.005	snptest v2.5.2	Logistic regression	No adjustment	1.01
	SOCCS_GS	4551	8804		Study Of Colorectal Cancer in Scotland (cases), Generation Scotland (controls)	Cohort	Scotland	13355	4551	1891 (41.6)	F: 65.4 (11.5) M: 65.6 (10.2)	8804	4872 (55.3)	F: 56.2 (12.6) M: 58.9 (12.1)	OmniExpressExome BeadChip 8v1.1 or 8v1.2 or 8v1.3, Omni5M	SHAPEIT v2r837/Impute v2.3.2	1000 Genomes Project, phase 1, December 2013 release; UK10K , April 2014 release	0.4	0.005	snptest v2.5.2	Logistic regression	No adjustment	1.09
	SOCCS_LBC	996	1297		Study Of Colorectal Cancer in Scotland (cases), Lothian Birth Cohort (controls)	Cohort	Scotland	2293	996	440 (44.2)	F: 64.4 (13.4) M: 65.7 (11.3)	1297	682 (52.6)	F:73.3 (4.7) M: 72.4 (4.4)	OmniExpressExome BeadChip 8v1.1 or 8v1.2 or 8v1.3, Illumina610-Quadv1	SHAPEIT v2r837/Impute v2.3.2	1000 Genomes Project, phase 1, December 2013 release; UK10K , April 2014 release	0.4	0.005	snptest v2.5.2	Logistic regression	No adjustment	1.02
	UK1	890	900		Colorectal Tumour Gene Identification (CoRGI) study	Case-control	UK	1790	890	479 (53.8)	F: 49.2 (26.1) M: 51.5 (22.6)	900	492 (54.7)	NA	Illumina Hap300, Hap240S, Hap370, Hap550 or Omni2.5M arrays	SHAPEIT v2r837/Impute v2.3.2	1000 Genomes Project, phase 1, EUR, December 2013 release; UK10K, April 2014 release	0.4	0.005	snptest v2.5.2	Logistic regression	No adjustment	1.03
	UK Biobank	4800	20289		UK Biobank	Cohort	UK	25089	4800	2013 (41.9)	F: 60.2 (8.4) M: 61.6 (8.0)	20289	8838 (43.6)	F: 61.6 (6.3) M: 61.8 (6.4)	Affymetrix UK Biobank AxiomArray	SHAPEIT 3/Impute 2	1000 Genome Project, phase 3; UK10K, April 2014 release, The Haplotype Reference Consortium Panel (HRC)	0.4	0.005	snptest v2.5.2	Logistic regression	PC 1-3	1.05
	VQ58	1794	2686		VICTOR and QUASAR2 clinical trials (cases), 1958 birth cohort (controls)	Case-control	UK	4480	1794	692 (38.8)	F: 62.8 (10.2) M: 64.2 (9.4)	2686	1300 (48.4)	F: 45 (0) M: 45(0)	Illumina Hap300, Hap240S, Hap370, Hap550 or Omni2.5M, controls Hap1.2M-Duo	SHAPEIT v2r837/Impute v2.3.2	1000 Genomes Project, phase 1, EUR, December 2013 release; UK10K, April 2014 release	0.4	0.005	snptest v2.5.2	Logistic regression	No adjustment	1.05
Asian population	Aichi1	401	939		Aichi CRC study	Case-control	Japan	1340	401	148 (36.9)	F: 59.1 (9.8) M: 59.6 (10.7)	939	448 (47.7)	F: 46.8 (16.4) M: 48.9 (16.1)	Illumina Human OmniExpress BeadChip, Illumina Infinium HumanHap610 BeadChip	SHAPEIT2/minimac3	1000 Genome phase 3 mixed reference haplotypes	0.3	0.001	Rvtest	Logistic regression	Age, Sex, PC 1-5	1.05
	Aichi2	224	457		Aichi CRC study	Case-control	Japan	681	224	79 (35.3)	F: 59.3 (9.3) M: 60.6 (9.5)	457	161 (35.2)	F: 59.5 (9.7) M: 60.6 (9.1)	Illumina MEGA-Expanded Array	SHAPEIT2/minimac3	1000 Genome phase 3 mixed reference haplotypes	0.3	0.001	Rvtest	Logistic regression	Age, Sex, PC 1-5	1.05
	BBJ	6692	27178		BioBank Japan CRC Study	Case-control	Japan	33870	6692	2431 (36.3)	F: - M: -	27178	16496 (60.7)	F: - M: -	Illumina HumanHap610-Quad BeadChip or OmniExpressExome	MACH v1.0/minimac	JPT/CHS/CHD subjects from the 1000 Genomes Project, phase1 v3, March 2012 release	0.3	0.001	mach2dat	Logistic regression	Age, Sex, PC 1-5	1.27
	Guangzhou1	638	971		Guangzhou CRC Study	Case-control	China	1609	638	235 (36.8)	F: 54.5 (12.6) M: 55.1 (13.4)	971	262 (27.0)	F: 46.7 (11.6) M: 47.7 (11.6)	Illumina Human OmniExpress BeadChip	SHAPEIT2/minimac3	1000 Genome phase 3 mixed reference haplotypes	0.3	0.001	Rvtest	Logistic regression	Age, Sex, PC 1-5	1.01
	HCES	3130	4625		Hwasun Cancer Epidemiology Study-Colon and Rectum Cancer	Case-control	Korea	7755	3130	1,110 (35.5)	F: 62.6 (12.0) M: 62.7 (10.8)	4625	3,516 (76.0)	F: 56.0 (15.2) M: 63.7 (13.1)	Illumina OncoArray	SHAPEIT2/minimac3	1000 Genome phase 3 mixed reference haplotypes	0.3	0.001	Rvtest	Logistic regression	Age, Sex, PC 1-5	1.09
	HCES2	3445	2519		Hwasun Cancer Epidemiology Study-Colon and Rectum Cancer	Case-control	Korea	5964	3445	1,294 (37.4)	F: 64.3 (11.8) M: 63.6 (10.8)	2519	2,025 (76.8)	F: - M: -	Illumina MEGA-Expanded Array	SHAPEIT2/minimac3	1000 Genome phase 3 mixed reference haplotypes	0.3	0.001	Rvtest	Logistic regression	Age, Sex, PC 1-5	1.1
	Korea_KCPSII	325	975		Korean Cancer Prevention Study-II CRC	Case-control	Korea	1300	325	88 (27.1)	F: 51.6 (10.2) M: 51.3 (10.7)	975	425 (43.6)	F: 40.7 (8.3) M: 41.7 (8.5)	Affymetrix Genome-Wide Human SNP Array 5.0	SHAPEIT2/minimac3	1000 Genome phase 3 mixed reference haplotypes	0.3	0.001	Rvtest	Logistic regression	Age, Sex, PC 1-5	1.03
	Korea_NCC	1313	1223		Korean-National Cancer Center CRC Study	Case-control	Korea	2536	1313	484 (38.9)	F: 57.8 (12.1) M: 58.5 (11.1)	1223	512 (38.7)	F: 55.2 (9.5) M: 55.8 (9.1)	Illumina MEGA-Expanded Array	SHAPEIT2/minimac3	1000 Genome phase 3 mixed reference haplotypes	0.3	0.001	Rvtest	Logistic regression	Age, Sex, PC 1-5	1.02
	Korea_NCC2	622	832		Korean-National Cancer Center CRC Study	Case-control	Korea	1454	622	202 (32.3)	F: 55.3 (9.9) M: 56.9 (9.6)	832	286 (34.1)	F: 55.7 (8.9) M: 56.7 (8.8)	Illumina MEGA-Expanded Array	SHAPEIT2/minimac3	1000 Genome phase 3 mixed reference haplotypes	0.3	0.001	Rvtest	Logistic regression	Age, Sex, PC 1-5	1.02
	Korea_seoul	773	619		Seoul CRC Study	Case-control	Korea	1392	773	317 (40.7)	F: 58.2 (10.3) M: 59.7 (9.1)	619	299 (48.0)	F: 56.8 (9.5) M: 57.6 (9.8)	Illumina MEGA-Expanded Array	SHAPEIT2/minimac3	1000 Genome phase 3 mixed reference haplotypes	0.3	0.001	Rvtest	Logistic regression	Age, Sex, PC 1-5	1.01
	Shanghai1	474	2626		Shanghai CRC Study	Case-control	China	3100	474	350 (73.8)	F: 58.0 (8.7) M: 63.8 (8.0)	2626	2,490 (94.8)	F: 51.3 (9.1) M: 63.4 (7.9)	Affymetrix Genome-Wide Human SNP Array 6.0	SHAPEIT2/minimac3	1000 Genome phase 3 mixed reference haplotypes	0.3	0.001	Rvtest	Logistic regression	Age, Sex, PC 1-5	1.03
	Shanghai2	254	650		Shanghai CRC Study	Case-control	China	904	254	139 (54.7)	F: 59.5 (8.7) M: 63.2 (9.1)	650	371 (57.1)	F: 59.8 (8.8) M: 61.5 (9.4)	Illumina Human OmniExpress BeadChip, llumina Infinium HumanHap550 BeadChip, Illumina 660W-Quad BeadChip	SHAPEIT2/minimac3	1000 Genome phase 3 mixed reference haplotypes	0.3	0.001	Rvtest	Logistic regression	Age, Sex, PC 1-5	1.03
	Shanghai3	2575	1336		Shanghai CRC Study	Case-control	China	3911	2575	1,169 (45.4)	F: 61.9 (8.2) M: 61.4 (8.5)	1336	1,059 (79.3)	F: 56.4 (7.5) M: 61.9 (8.0)	Illumina OncoArray	SHAPEIT2/minimac3	1000 Genome phase 3 mixed reference haplotypes	0.3	0.001	Rvtest	Logistic regression	Age, Sex, PC 1-5	1.02
	Shanghai4	865	2494		Shanghai CRC Study	Case-control	China	3359	865		F: 55.9 (8.8) M: 61.2 (9.2)	2494	2,056 (82.4)	F: 51.0 (9.5) M: 60.9 (9.2)	Illumina MEGA-Expanded Array	SHAPEIT2/minimac3	1000 Genome phase 3 mixed reference haplotypes	0.3	0.001	Rvtest	Logistic regression	Age, Sex, PC 1-5	1.02
TOTAL		100204	154587
