## Supplemental Table 4 for "Combining Asian-European Genome-Wide Association Studies of Colorectal Cancer Improves Risk Prediction Across Race and Ethnicity"

### Sheet: Sheet1
Supplemental Table 2: SNP associations for newly and previously identified colorectal cancer risk loci.
CHR	POS (GRCh37)	VARIANT	RSID	EFFECT_ALLELE	OTHER_ALLELE	BETA	SE	P	REF	PMID	PMCID	DOI	PUBLISHED_SNP	LD
1	22503282	1:22503282_G/C	rs2807367	C	G	-0.0379	0.0069	3.27e-08	Al-Tassan NA, Sci Rep, 2015	25990418	PMC4438486	10.1038/srep10442	rs72647484	R2:0.01; D':0.78
1	22710877	1:22710877_G/C	rs34963268	C	G	-0.06589	0.00842	5.07e-15	Fernandez-Rozadilla C, Nat Genet, 2022			10.1038/s41588-022-01222-9
1	38461319	1:38461319_C/A	rs61776719	A	C	-0.0561	0.0067	4.67e-17	Huyghe JR, Nat Genet, 2019	30510241	PMC6358437	10.1038/s41588-018-0286-6	rs4360494	R2:0.95; D':0.98
1	55247852	1:55247852_A/G	rs12143541	G	A	0.0825	0.01	1.28e-16	Huyghe JR, Nat Genet, 2019	30510241	PMC6358437	10.1038/s41588-018-0286-6	rs12144319	R2:0.12; D':1
1	62673037	1:62673037_T/C	rs7542665	C	T	0.0185	0.0069	0.00768	Lu Y, Gastro, 2019	30529582	PMC6441622	10.1053/j.gastro.2018.11.066	rs7542665	R2:1; D':1
1	71040166	1:71040166_G/T	rs3124454	T	G	-0.0406	0.0072	1.38e-08	Huyghe JR, Gut, 2021	33632709		10.1136/gutjnl-2020-321534	rs3124454	R2:1; D':1
1	110365045	1:110365045_G/A	rs6660031	A	G	0.0402	0.0074	4.73e-08	Lu Y, CEBP, 2020	31826910	PMC7571256	10.1158/1055-9965.EPI-19-0755	rs67052019	R2:1; D':1
1	173000000	1:172864224_A/G	rs5028523	G	A	-0.04088	0.007211	1.44e-08	Fernandez-Rozadilla C, Nat Genet, 2022			10.1038/s41588-022-01222-9
1	183056222	1:183056222_T/C	rs8179460	C	T	-0.0706	0.0065	1.21e-27	Whiffin N, Hum Mol Genet, 2014	24737748	PMC4133584	10.1093/hmg/ddu177	rs10911251	R2:0.93; D':0.99
1	202000000	1:201885446_G/T	rs12137232	T	G	-0.03869	0.0067	7.71e-09	Fernandez-Rozadilla C, Nat Genet, 2022			10.1038/s41588-022-01222-9
1	205000000	1:205163798_G/A	rs12078075	A	G	-0.07142	0.012715	1.94e-08	Fernandez-Rozadilla C, Nat Genet, 2022			10.1038/s41588-022-01222-9
1	222045446	1:222045446_G/T	rs6691170	T	G	0.0567	0.0076	6.71e-14	Houlston RS, Nat Genet, 2010	20972440	PMC5098601	10.1038/ng.670	rs6691170	R2:1; D':1
1	240000000	1:240408346_A/G	rs2078095	G	A	0.040349	0.007198	2.08e-08	Fernandez-Rozadilla C, Nat Genet, 2022			10.1038/s41588-022-01222-9
1	245181421	1:245181421_T/C	rs201395236	C	T	-0.5281	0.0959	3.68e-08	Lu Y, Gastro, 2019	30529582	PMC6441622	10.1053/j.gastro.2018.11.066	rs201395236	R2:1; D':1
2	48686695	2:48686695_T/A	rs7606562	A	T	-0.0196	0.007	0.00535	Lu Y, Gastro, 2019	30529582	PMC6441622	10.1053/j.gastro.2018.11.066	rs7606562	R2:1; D':1
2	98275354	2:98275354_G/A	rs11692435	A	G	-0.091	0.0133	7.16e-12	Law PJ, Nat Comm, 2019	31089142	PMC6517433	10.1038/s41467-019-09775-w	rs11692435	R2:1; D':1
2	136407479	2:136407479_A/G	rs1446585	G	A	0.0391	0.0086	4.71e-06	Huyghe JR, Gut, 2021	33632709		10.1136/gutjnl-2020-321534	rs1446585	R2:1; D':1
2	159964552	2:159964552_T/C	rs448513	C	T	0.0439	0.0068	1.05e-10	Huyghe JR, Nat Genet, 2019	30510241	PMC6358437	10.1038/s41588-018-0286-6	rs448513	R2:1; D':1
2	169000000	2:169025379_A/G	rs4668039	G	A	0.0415	0.007513	3.32e-08	Fernandez-Rozadilla C, Nat Genet, 2022			10.1038/s41588-022-01222-9
2	199570718	2:199570718_G/A	rs6434979	A	G	0.0476	0.0064	1.2e-13	Huyghe JR, Nat Genet, 2019	30510241	PMC6358437	10.1038/s41588-018-0286-6	rs11884596	R2:0.24; D':0.54
2	199888532	2:199888532_C/G	rs4675253	G	C	0.0619	0.0074	5.07e-17	Huyghe JR, Nat Genet, 2019	30510241	PMC6358437	10.1038/s41588-018-0286-6	rs983402	R2:0.96; D':0.98
2	219191256	2:219191256_T/C	rs3731861	C	T	-0.0557	0.0067	7.79e-17	Orlando G, Hum Mol Genet, 2016	27005424	PMC5081051	10.1093/hmg/ddw087	rs992157	R2:0.62; D':0.88
3	37034946	3:37034946_G/A	rs1800734	A	G	0.0235	0.0072	0.00118	Huyghe JR, Gut, 2021	33632709		10.1136/gutjnl-2020-321534	rs1800734	R2:1; D':1
3	40915239	3:40915239_A/G	rs35470271	G	A	0.0809	0.0084	7.34e-22	Schumacher FR, Nat Comm, 2015	26151821	PMC4967357	10.1038/ncomms8138	rs35360328	R2:0.43; D':0.92
3	52880740	3:52880740_C/T	rs2001732	T	C	-0.0741	0.01	1.68e-13	Huyghe JR, Gut, 2021	33632709		10.1136/gutjnl-2020-321534	rs353548	R2:0.16; D':0.59
3	53071797	3:53071797_G/C	rs2581817	C	G	-0.0471	0.0065	4.8e-13	Law PJ, Nat Comm, 2019	31089142	PMC6517433	10.1038/s41467-019-09775-w	rs9831861	R2:0.99; D':1
3	64252424	3:64252424_C/T	rs704417	T	C	0.045147	0.007234	4.35e-10	Fernandez-Rozadilla C, Nat Genet, 2022			10.1038/s41588-022-01222-9
3	64624426	3:64624426_C/T	rs7623129	T	C	-0.03665	0.006475	1.51e-08	Fernandez-Rozadilla C, Nat Genet, 2022			10.1038/s41588-022-01222-9
3	66444330	3:66444330_T/C	rs67550176	C	T	0.0492	0.0087	1.41e-08	Schumacher FR, Nat Comm, 2015	26151821	PMC4967357	10.1038/ncomms8138	rs812481	R2:0.07; D':1
3	112903888	3:112903888_A/G	rs13086367	G	A	-0.0538	0.0066	2.35e-16	Huyghe JR, Nat Genet, 2019	30510241	PMC6358437	10.1038/s41588-018-0286-6	rs13086367	R2:1; D':1
3	112916918	3:112916918_C/T	rs12635946	T	C	-0.0563	0.0068	1.6e-16	Law PJ, Nat Comm, 2019	31089142	PMC6517433	10.1038/s41467-019-09775-w	rs12635946	R2:1; D':1
3	112999560	3:112999560_G/A	rs72942485	A	G	-0.1456	0.0195	8.62e-14	Huyghe JR, Nat Genet, 2019	30510241	PMC6358437	10.1038/s41588-018-0286-6	rs72942485	R2:1; D':1
3	133701119	3:133701119_G/A	rs10049390	A	G	0.0543	0.0072	4.84e-14	Huyghe JR, Nat Genet, 2019	30510241	PMC6358437	10.1038/s41588-018-0286-6	rs10049390	R2:1; D':1
3	133748789	3:133748789_T/C	rs113569514	C	T	-0.0803	0.0084	1.92e-21	Lu Y, Gastro, 2019	30529582	PMC6441622	10.1053/j.gastro.2018.11.066	rs113569514	R2:1; D':1
3	169492101	3:169492101_C/T	rs10936599	T	C	-0.0533	0.0072	1.26e-13	Houlston RS, Nat Genet, 2010	20972440	PMC5098601	10.1038/ng.670	rs10936599	R2:1; D':1
4	94937860	4:94937860_T/C	rs280097	C	T	0.0463	0.0067	3.92e-12	Schmit SL, JNCI, 2019	29917119	PMC6555904	10.1093/jnci/djy099	rs1370821	R2:0.76; D':0.9
4	106131210	4:106131210_C/T	rs2007403	T	C	0.0517	0.0068	2.91e-14	Huyghe JR, Nat Genet, 2019	30510241	PMC6358437	10.1038/s41588-018-0286-6	rs1391441	R2:0.51; D':0.99
4	116000000	4:115502406_G/A	rs2388976	A	G	0.036815	0.006533	1.75e-08	Fernandez-Rozadilla C, Nat Genet, 2022			10.1038/s41588-022-01222-9
4	145659064	4:145659064_T/C	rs11727676	C	T	0.0927	0.0125	1.02e-13	Huyghe JR, Nat Genet, 2019	30510241	PMC6358437	10.1038/s41588-018-0286-6	rs11727676	R2:1; D':1
4	152000000	4:151501208_G/C	rs10006803	C	G	0.035631	0.006399	2.58e-08	Fernandez-Rozadilla C, Nat Genet, 2022			10.1038/s41588-022-01222-9
4	175000000	4:175420523_T/C	rs1426947	C	T	-0.04053	0.006584	7.48e-10	Fernandez-Rozadilla C, Nat Genet, 2022			10.1038/s41588-022-01222-9
5	1240998	5:1240998_T/C	rs77776598	C	T	0.1396	0.0156	4.55e-19	Huyghe JR, Nat Genet, 2019	30510241	PMC6358437	10.1038/s41588-018-0286-6	rs78368589	R2:0.96; D':1
5	1296486	5:1296486_A/G	rs2735940	G	A	0.0822	0.0066	5.74e-36	Schmit SL, JNCI, 2019	29917119	PMC6555904	10.1093/jnci/djy099	rs2735940	R2:1; D':1
5	40090784	5:40090784_C/T	rs55810369	T	C	-0.0518	0.0075	6.61e-12	Huyghe JR, Nat Genet, 2019	30510241	PMC6358437	10.1038/s41588-018-0286-6	rs7708610	R2:0.15; D':1
5	40282106	5:40282106_G/C	rs1445012	C	G	0.0962	0.0078	7.06e-35	Schmit SL, JNCI, 2019	29917119	PMC6555904	10.1093/jnci/djy099	rs58791712	R2:0.99; D':1
5	82881255	5:82881255_C/T	rs3930345	T	C	-0.04535	0.007826	6.82e-09	Fernandez-Rozadilla C, Nat Genet, 2022			10.1038/s41588-022-01222-9
5	125988175	5:125988175_G/A	rs12659017	A	G	-0.0176	0.0075	0.0185	Lu Y, Gastro, 2019	30529582	PMC6441622	10.1053/j.gastro.2018.11.066	rs12659017	R2:1; D':1
5	134499092	5:134499092_C/A	rs647161	A	C	0.059	0.0069	8.53e-18	Jia WH, Nat Genet, 2013	23263487	PMC3679924	10.1038/ng.2505	rs647161	R2:1; D':1
5	149546426	5:149546426_A/G	rs2302274	G	A	0.0501	0.0066	2.27e-14	Huyghe JR, Gut, 2021	33632709		10.1136/gutjnl-2020-321534	rs2302274	R2:1; D':1
5	172000000	5:172324558_G/A	rs472959	A	G	0.037722	0.00644	4.71e-09	Fernandez-Rozadilla C, Nat Genet, 2022			10.1038/s41588-022-01222-9
6	6749789	6:6749789_C/T	rs1294437	T	C	-0.04	0.007018	1.21e-08	Fernandez-Rozadilla C, Nat Genet, 2022			10.1038/s41588-022-01222-9
6	7231843	6:7231843_G/A	rs9379084	A	G	-0.06967	0.00994	2.39e-12	Fernandez-Rozadilla C, Nat Genet, 2022			10.1038/s41588-022-01222-9
6	12292772	6:12292772_G/T	rs2070699	T	G	0.0515	0.0066	4.2e-15	Law PJ, Nat Comm, 2019	31089142	PMC6517433	10.1038/s41467-019-09775-w	rs2070699	R2:1; D':1
6	28862617	6:28862617_G/C	rs209142	C	G	0.038042	0.006908	3.66e-08	Fernandez-Rozadilla C, Nat Genet, 2022			10.1038/s41588-022-01222-9
6	29809860	6:29809860_G/A	rs1476570	A	G	0.0123	0.0076	0.109	Lu Y, Gastro, 2019	30529582	PMC6441622	10.1053/j.gastro.2018.11.066	rs1476570	R2:1; D':1
6	31010185	6:31010185_T/C	rs116353863	C	T	0.1648	0.0278	3.21e-09	Huyghe JR, Nat Genet, 2019	30510241	PMC6358437	10.1038/s41588-018-0286-6	rs116353863	R2:1; D':1
6	31062667	6:31062667_T/C	rs2517448	C	T	0.0461	0.0068	1.61e-11	Law PJ, Nat Comm, 2019	31089142	PMC6517433	10.1038/s41467-019-09775-w	rs3131043	R2:0.02; D':0.22
6	31317361	6:31317361_G/A	rs62401893	A	G	0.1039	0.0188	3.06e-08	Huyghe JR, Nat Genet, 2019	30510241	PMC6358437	10.1038/s41588-018-0286-6	rs116685461	R2:0; D':1
6	31427095	6:31427095_A/G	rs2516452	G	A	-0.0729	0.0111	4.82e-11	Huyghe JR, Nat Genet, 2019	30510241	PMC6358437	10.1038/s41588-018-0286-6	rs2516420	R2:0.21; D':0.54
6	32191339	6:32191339_C/T	rs3830041	T	C	0.0394	0.0117	0.000798	Lu Y, Gastro, 2019	30529582	PMC6441622	10.1053/j.gastro.2018.11.066	rs3830041	R2:1; D':1
6	32586732	6:32586732_G/C	rs9271363	C	G	0.0836	0.0092	8.86e-20	Huyghe JR, Nat Genet, 2019	30510241	PMC6358437	10.1038/s41588-018-0286-6	rs9271695	R2:0.8; D':0.99
6	35569562	6:35569562_A/G	rs16878812	G	A	-0.0897	0.0115	7.62e-15	Schmit SL, JNCI, 2019	29917119	PMC6555904	10.1093/jnci/djy099	rs6906359	R2:0.59; D':1
6	36623379	6:36623379_G/A	rs9470361	A	G	0.0675	0.0077	1.54e-18	Dunlop MG, Nat Genet, 2012	22634755	PMC4747430	10.1038/ng.2293	rs1321311	R2:0.98; D':0.99
6	41692812	6:41692812_G/A	rs4711689	A	G	0.0279	0.0069	5.26e-05	Zeng C, Gastro, 2016	26965516	PMC4909543	10.1053/j.gastro.2016.02.076	rs4711689	R2:1; D':1
6	45572071	6:45572071_G/A	rs57939401	A	G	0.063901	0.010184	3.51e-10	Fernandez-Rozadilla C, Nat Genet, 2022			10.1038/s41588-022-01222-9
6	55577214	6:55577214_T/C	rs2208603	C	T	0.0489	0.007	3.76e-12	Huyghe JR, Nat Genet, 2019	30510241	PMC6358437	10.1038/s41588-018-0286-6	rs13204733	R2:0.09; D':1
6	55712124	6:55712124_C/T	rs62404966	T	C	-0.0668	0.0083	1.1e-15	Schmit SL, JNCI, 2019	29917119	PMC6555904	10.1093/jnci/djy099	rs62404968	R2:0.99; D':1
6	55721302	6:55721302_T/C	rs6912214	C	T	-0.04424	0.006857	1.1e-10	Fernandez-Rozadilla C, Nat Genet, 2022			10.1038/s41588-022-01222-9
6	105966894	6:105966894_C/A	rs6928864	A	C	-0.0927	0.0189	9.31e-07	Law PJ, Nat Comm, 2019	31089142	PMC6517433	10.1038/s41467-019-09775-w	rs6928864	R2:1; D':1
6	106000000	6:106482613_T/C	rs145997965	C	T	0.189455	0.033291	1.26e-08	Fernandez-Rozadilla C, Nat Genet, 2022			10.1038/s41588-022-01222-9
6	118000000	6:117809031_T/C	rs6911915	C	T	0.044697	0.006443	3.99e-12	Fernandez-Rozadilla C, Nat Genet, 2022			10.1038/s41588-022-01222-9
6	134000000	6:133993925_C/T	rs151127921	T	C	0.159257	0.028795	3.19e-08	Fernandez-Rozadilla C, Nat Genet, 2022			10.1038/s41588-022-01222-9
7	2863289	7:2863289_A/C	rs1182197	C	A	-0.03938	0.006747	5.32e-09	Fernandez-Rozadilla C, Nat Genet, 2022			10.1038/s41588-022-01222-9
7	45150331	7:45150331_A/C	rs7810512	C	A	-0.0496	0.0074	2.04e-11	Huyghe JR, Nat Genet, 2019	30510241	PMC6358437	10.1038/s41588-018-0286-6	rs12672022	R2:0.54; D':0.96
7	46094089	7:46094089_C/T	rs80077929	T	C	0.0604	0.0119	3.55e-07	Huyghe JR, Nat Genet, 2019	30510241	PMC6358437	10.1038/s41588-018-0286-6	rs80077929	R2:1; D':1
7	46889411	7:46889411_G/A	rs4236382	A	G	0.0468	0.0065	4.91e-13	Law PJ, Nat Comm, 2019	31089142	PMC6517433	10.1038/s41467-019-09775-w	rs10951878	R2:0.72; D':0.94
7	47510741	7:47510741_A/G	rs6948177	G	A	0.0613	0.0071	9.62e-18	Law PJ, Nat Comm, 2019	31089142	PMC6517433	10.1038/s41467-019-09775-w	rs3801081	R2:1; D':1
7	73167259	7:73167259_C/T	rs12539962	T	C	-0.0394	0.007108	2.96e-08	Fernandez-Rozadilla C, Nat Genet, 2022			10.1038/s41588-022-01222-9
7	99477426	7:99477426_G/A	rs2527927	A	G	-0.0412	0.006557	3.31e-10	Fernandez-Rozadilla C, Nat Genet, 2022			10.1038/s41588-022-01222-9
7	130600748	7:130600748_A/G	rs17686932	G	A	-0.1166	0.0166	2.53e-12	Huyghe JR, Gut, 2021	33632709		10.1136/gutjnl-2020-321534	rs73161913	R2:0.99; D':1
8	23664632	8:23664632_G/C	rs60911071	C	G	-0.0615	0.010998	2.24e-08	Fernandez-Rozadilla C, Nat Genet, 2022			10.1038/s41588-022-01222-9
8	59742639	8:59742639_G/C	rs826732	C	G	0.041216	0.006665	6.26e-10	Fernandez-Rozadilla C, Nat Genet, 2022			10.1038/s41588-022-01222-9
8	117624093	8:117624093_T/C	rs2450115	C	T	-0.0854	0.0078	4.74e-28	Zeng C, Gastro, 2016	26965516	PMC4909543	10.1053/j.gastro.2016.02.076	rs2450115	R2:1; D':1
8	117630683	8:117630683_A/C	rs16892766	C	A	0.202	0.0127	1.53e-56	Tomlinson IP, Nat Genet, 2008	18372905		10.1038/ng.111	rs16892766	R2:1; D':1
8	117790914	8:117790914_C/A	rs117079142	A	C	0.1798	0.0162	1.15e-28	Zeng C, Gastro, 2016	26965516	PMC4909543	10.1053/j.gastro.2016.02.076	rs117079142	R2:1; D':1
8	128413305	8:128413305_G/T	rs6983267	T	G	-0.151	0.0064	1.65e-122	Tomlinson I, Nat Genet, 2007	17618284		10.1038/ng2085	rs6983267	R2:1; D':1
8	128414892	8:128414892_T/C	rs7013278	C	T	-0.143	0.0066	1.24e-102	Huyghe JR, Nat Genet, 2019	30510241	PMC6358437	10.1038/s41588-018-0286-6	rs7013278	R2:1; D':1
8	128581578	8:128581578_G/A	rs4733767	A	G	-0.0504	0.0073	3.76e-12	Huyghe JR, Nat Genet, 2019	30510241	PMC6358437	10.1038/s41588-018-0286-6	rs4313119	R2:0.78; D':0.94
9	22105927	9:22105927_T/C	rs7859362	C	T	-0.0553	0.0065	9.63e-18	Huyghe JR, Nat Genet, 2019	30510241	PMC6358437	10.1038/s41588-018-0286-6	rs1537372	R2:0.6; D':0.99
9	34107505	9:34107505_C/T	rs11557154	T	C	0.052237	0.008439	6.02e-10	Fernandez-Rozadilla C, Nat Genet, 2022			10.1038/s41588-022-01222-9
9	101679752	9:101679752_T/G	rs34405347	G	T	-0.0601	0.0099	1.47e-09	Huyghe JR, Nat Genet, 2019	30510241	PMC6358437	10.1038/s41588-018-0286-6	rs34405347	R2:1; D':1
9	110000000	9:110373819_C/T	rs10978941	T	C	-0.0605	0.008623	2.29e-12	Fernandez-Rozadilla C, Nat Genet, 2022			10.1038/s41588-022-01222-9
9	113654654	9:113654654_G/C	rs10817106	C	G	0.0478	0.0079	1.2e-09	Huyghe JR, Nat Genet, 2019	30510241	PMC6358437	10.1038/s41588-018-0286-6	rs10980628	R2:0.98; D':0.99
9	137000000	9:136682468_C/T	rs7038489	T	C	-0.07362	0.01283	9.57e-09	Fernandez-Rozadilla C, Nat Genet, 2022			10.1038/s41588-022-01222-9
9	137000000	9:136925663_G/T	rs11789898	T	G	0.05266	0.009065	6.28e-09	Fernandez-Rozadilla C, Nat Genet, 2022			10.1038/s41588-022-01222-9
10	8663875	10:8663875_C/T	rs12217641	T	C	0.0069	0.0074	0.356	Huyghe JR, Nat Genet, 2019	30510241	PMC6358437	10.1038/s41588-018-0286-6	rs12217641	R2:1; D':1
10	8739580	10:8739580_T/A	rs11255841	A	T	-0.1114	0.0069	3.23e-58	Tomlinson IP, Nat Genet, 2008	18372905		10.1038/ng.111	rs10795668	R2:0.88; D':0.96
10	29096942	10:29096942_G/C	rs1775910	C	G	-0.03989	0.007425	7.78e-08	Fernandez-Rozadilla C, Nat Genet, 2022			10.1038/s41588-022-01222-9
10	29291556	10:29291556_C/T	rs1773860	T	C	0.038277	0.00648	3.49e-09	Fernandez-Rozadilla C, Nat Genet, 2022			10.1038/s41588-022-01222-9
10	52646093	10:52646093_G/A	rs10821905	A	G	-0.0634	0.0092	5.27e-12	Schmit SL, JNCI, 2019	29917119	PMC6555904	10.1093/jnci/djy099	rs10994860	R2:1; D':1
10	80819132	10:80819132_A/G	rs704017	G	A	0.0863	0.0067	1.97e-38	Law PJ, Nat Comm, 2019	31089142	PMC6517433	10.1038/s41467-019-09775-w	rs704017	R2:1; D':1
10	81048611	10:81048611_C/T	rs1782645	T	C	0.0385	0.0066	5.77e-09	Huyghe JR, Nat Genet, 2019	30510241	PMC6358437	10.1038/s41588-018-0286-6	rs1250567	R2:0.81; D':0.99
10	91574624	10:91574624_G/A	rs7071258	A	G	0.0418	0.0089	2.73e-06	Huyghe JR, Gut, 2021	33632709		10.1136/gutjnl-2020-321534	rs7071258	R2:1; D':1
10	101290301	10:101290301_T/C	rs6584283	C	T	0.0365	0.0064	1.47e-08	Lu Y, Gastro, 2019	30529582	PMC6441622	10.1053/j.gastro.2018.11.066	rs6584283	R2:1; D':1
10	101344263	10:101344263_G/A	rs35564340	A	G	0.0899	0.0082	3.77e-28	Whiffin N, Hum Mol Genet, 2014	24737748	PMC4133584	10.1093/hmg/ddu177	rs1035209	R2:1; D':1
10	104595248	10:104595248_G/A	rs4919687	A	G	-0.0279	0.0073	0.000146	Zeng C, Gastro, 2016	26965516	PMC4909543	10.1053/j.gastro.2016.02.076	rs4919687	R2:1; D':1
10	114280702	10:114280702_T/C	rs12241008	C	T	0.1025	0.0094	1.18e-27	Wang H, Nat Comm, 2014	25105248	PMC4180879	10.1038/ncomms5613	rs12241008	R2:1; D':1
10	114726843	10:114726843_G/A	rs11196172	A	G	0.0795	0.0087	6.62e-20	Zhang B, Nat Genet, 2014	24836286	PMC4068797	10.1038/ng.2985	rs11196172	R2:1; D':1
11	10331664	11:10331664_A/C	rs4444073	C	A	0.0375	0.0066	1.64e-08	Law PJ, Nat Comm, 2019	31089142	PMC6517433	10.1038/s41467-019-09775-w	rs4450168	R2:0.16; D':0.99
11	61552680	11:61552680_G/T	rs174537	T	G	-0.0643	0.0068	2.22e-21	Zhang B, Nat Genet, 2014	24836286	PMC4068797	10.1038/ng.2985	rs174537	R2:1; D':1
11	69938433	11:69938433_A/G	rs10751097	G	A	-0.04635	0.006598	2.14e-12	Fernandez-Rozadilla C, Nat Genet, 2022			10.1038/s41588-022-01222-9
11	74364566	11:74364566_A/C	rs11236187	C	A	0.0753	0.0064	7.26e-32	Dunlop MG, Nat Genet, 2012	22634755	PMC4747430	10.1038/ng.2293	rs3824999	R2:0.98; D':1
11	74409077	11:74409077_T/C	rs7946853	C	T	0.0317	0.0095	0.000809	Huyghe JR, Nat Genet, 2019	30510241	PMC6358437	10.1038/s41588-018-0286-6	rs7946853	R2:1; D':1
11	74628743	11:74628743_C/T	rs117042741	T	C	-0.2261	0.0197	1.43e-30	Huyghe JR, Nat Genet, 2019	30510241	PMC6358437	10.1038/s41588-018-0286-6	rs61389091	R2:0.82; D':0.93
11	100717136	11:100717136_G/A	rs55864876	A	G	-0.0677	0.0137	7.2e-07	Huyghe JR, Nat Genet, 2019	30510241	PMC6358437	10.1038/s41588-018-0286-6	rs55864876	R2:1; D':1
11	101616011	11:101616011_C/T	rs2155065	T	C	-0.0383	0.0069	2.95e-08	Huyghe JR, Nat Genet, 2019	30510241	PMC6358437	10.1038/s41588-018-0286-6	rs2186607	R2:0.89; D':1
11	111156836	11:111156836_T/C	rs3087967	C	T	-0.1107	0.0069	1.19e-57	Tenesa A, Nat Genet, 2008	18372901	PMC2778004	10.1038/ng.133	rs3802842	R2:0.97; D':0.99
11	119000000	11:118758089_C/T	rs497916	T	C	0.04099	0.007424	3.37e-08	Fernandez-Rozadilla C, Nat Genet, 2022			10.1038/s41588-022-01222-9
12	4368352	12:4368352_T/C	rs10774214	C	T	-0.0447	0.0068	3.79e-11	Jia WH, Nat Genet, 2013	23263487	PMC3679924	10.1038/ng.2505	rs10774214	R2:1; D':1
12	4388271	12:4388271_C/T	rs3217810	T	C	0.123	0.0114	5.38e-27	Whiffin N, Hum Mol Genet, 2014	24737748	PMC4133584	10.1093/hmg/ddu177	rs3217810	R2:1; D':1
12	4400808	12:4400808_C/T	rs3217874	T	C	0.0673	0.0065	4.35e-25	Huyghe JR, Nat Genet, 2019	30510241	PMC6358437	10.1038/s41588-018-0286-6	rs3217874	R2:1; D':1
12	6385727	12:6385727_C/T	rs10849432	T	C	0.0617	0.01	6.32e-10	Zhang B, Nat Genet, 2014	24836286	PMC4068797	10.1038/ng.2985	rs10849432	R2:1; D':1
12	6407044	12:6407044_A/C	rs10849434	C	A	0.0615	0.0071	5.13e-18	Huyghe JR, Nat Genet, 2019	30510241	PMC6358437	10.1038/s41588-018-0286-6	rs10849433	R2:0.95; D':1
12	31594813	12:31594813_C/T	rs77969132	T	C	0.307	0.0664	3.75e-06	Lu Y, Gastro, 2019	30529582	PMC6441622	10.1053/j.gastro.2018.11.066	rs77969132	R2:1; D':1
12	43130624	12:43130624_A/G	rs2730985	G	A	0.0532	0.0064	1.3e-16	Lu Y, Gastro, 2019	30529582	PMC6441622	10.1053/j.gastro.2018.11.066	rs2730985	R2:1; D':1
12	51216890	12:51216890_T/C	rs11169572	C	T	0.0772	0.0066	2.06e-31	Houlston RS, Nat Genet, 2010	20972440	PMC5098601	10.1038/ng.670	rs11169552	R2:0.23; D':1
12	57540848	12:57540848_C/G	rs7398375	G	C	-0.068	0.0076	3.7e-19	Huyghe JR, Nat Genet, 2019	30510241	PMC6358437	10.1038/s41588-018-0286-6	rs4759277	R2:0.19; D':0.84
12	64404555	12:64404555_T/C	rs7297628	C	T	-0.03823	0.006737	1.39e-08	Fernandez-Rozadilla C, Nat Genet, 2022			10.1038/s41588-022-01222-9
12	71518329	12:71518329_G/T	rs11178634	T	G	-0.04482	0.006628	1.36e-11	Fernandez-Rozadilla C, Nat Genet, 2022			10.1038/s41588-022-01222-9
12	96050887	12:96050887_A/G	rs11108175	G	A	-0.0545	0.0068	1.29e-15	Lu Y, CEBP, 2020	31826910	PMC7571256	10.1158/1055-9965.EPI-19-0755	rs11108175	R2:1; D':1
12	112007756	12:112007756_C/T	rs653178	T	C	0.0757	0.0074	2.51e-24	Schumacher FR, Nat Comm, 2015	26151821	PMC4967357	10.1038/ncomms8138	rs3184504	R2:0.96; D':0.98
12	115098094	12:115098094_G/A	rs9634162	A	G	0.0428	0.0067	1.23e-10	Lu Y, CEBP, 2020	31826910	PMC7571256	10.1158/1055-9965.EPI-19-0755	rs9634162	R2:1; D':1
12	115890922	12:115890922_T/C	rs7300312	C	T	0.0605	0.0065	1.21e-20	Schmit SL, JNCI, 2019	29917119	PMC6555904	10.1093/jnci/djy099	rs72013726	R2:0.89; D':0.99
12	116000000	12:115934000_G/A	rs7299936	A	G	0.052269	0.006727	7.86e-15	Fernandez-Rozadilla C, Nat Genet, 2022			10.1038/s41588-022-01222-9
12	117747590	12:117747590_T/G	rs73208120	G	T	0.0547	0.0132	3.55e-05	Schumacher FR, Nat Comm, 2015	26151821	PMC4967357	10.1038/ncomms8138	rs73208120	R2:1; D':1
13	27543193	13:27543193_C/T	rs116964464	T	C	0.107795	0.018417	4.83e-09	Fernandez-Rozadilla C, Nat Genet, 2022			10.1038/s41588-022-01222-9
13	34093518	13:34093518_C/G	rs10161980	G	C	-0.0487	0.0068	5.58e-13	Schmit SL, JNCI, 2019	29917119	PMC6555904	10.1093/jnci/djy099	rs10161980	R2:1; D':1
13	37491650	13:37491650_T/C	rs12427846	C	T	0.0777	0.0082	2.49e-21	Huyghe JR, Nat Genet, 2019	30510241	PMC6358437	10.1038/s41588-018-0286-6	rs7333607	R2:0.89; D':0.95
13	73649152	13:73649152_A/G	rs45597035	G	A	-0.0547	0.007	6.33e-15	Law PJ, Nat Comm, 2019	31089142	PMC6517433	10.1038/s41467-019-09775-w	rs45597035	R2:1; D':1
13	73791554	13:73791554_T/C	rs78341008	C	T	0.1074	0.0143	6.85e-14	Huyghe JR, Nat Genet, 2019	30510241	PMC6358437	10.1038/s41588-018-0286-6	rs78341008	R2:1; D':1
13	73986628	13:73986628_A/G	rs1886450	G	A	0.0484	0.0068	1.56e-12	Lu Y, Gastro, 2019	30529582	PMC6441622	10.1053/j.gastro.2018.11.066	rs1886450	R2:1; D':1
13	78601413	13:78601413_A/C	rs9318511	C	A	0.0587	0.0101	5.55e-09	Law PJ, Nat Comm, 2019	31089142	PMC6517433	10.1038/s41467-019-09775-w	rs1330889	R2:0.96; D':0.99
13	110000000	13:110352851_G/C	rs1078563	C	G	-0.0406	0.006977	5.92e-09	Fernandez-Rozadilla C, Nat Genet, 2022			10.1038/s41588-022-01222-9
13	111078872	13:111078872_A/G	rs4600332	G	A	0.0443	0.0069	1.24e-10	Huyghe JR, Nat Genet, 2019	30510241	PMC6358437	10.1038/s41588-018-0286-6	rs8000189	R2:0.96; D':1
14	51359658	14:51359658_T/G	rs28611105	G	T	0.0477	0.0082	7.04e-09	Huyghe JR, Gut, 2021	33632709		10.1136/gutjnl-2020-321534	rs28611105	R2:1; D':1
14	52491655	14:52491655_T/C	rs1497077	C	T	0.04084	0.007415	3.64e-08	Fernandez-Rozadilla C, Nat Genet, 2022			10.1038/s41588-022-01222-9
14	54369299	14:54369299_G/A	rs1951864	A	G	0.0283	0.0072	7.67e-05	Huyghe JR, Nat Genet, 2019	30510241	PMC6358437	10.1038/s41588-018-0286-6	rs1951864	R2:1; D':1
14	54419106	14:54419106_A/C	rs35107139	C	A	0.0842	0.0073	7.41e-31	COGENT, Nat Genet, 2008	19011631	PMC2836775	10.1038/ng.262	rs4444235	R2:0.56; D':0.81
14	54445157	14:54445157_G/A	rs4901473	A	G	-0.0441	0.007	3.12e-10	Tomlinson IP, PLoS Genet, 2011	21655089	PMC3107194	10.1371/journal.pgen.1002105	rs4901473	R2:1; D':1
14	59189361	14:59189361_G/A	rs17094983	A	G	-0.0636	0.0123	2.14e-07	Huyghe JR, Nat Genet, 2019	30510241	PMC6358437	10.1038/s41588-018-0286-6	rs17094983	R2:1; D':1
14	59208437	14:59208437_G/A	rs8020436	A	G	0.0598	0.0077	1.12e-14	Huyghe JR, Nat Genet, 2019	30510241	PMC6358437	10.1038/s41588-018-0286-6	rs8020436	R2:1; D':1
14	93014929	14:93014929_G/A	rs61975764	A	G	-0.0251	0.0082	0.00207	Huyghe JR, Gut, 2021	33632709		10.1136/gutjnl-2020-321534	rs61975764	R2:1; D':1
14	99782937	14:99782937_G/A	rs80158569	A	G	0.0801	0.0155	2.3e-07	Huyghe JR, Gut, 2021	33632709		10.1136/gutjnl-2020-321534	rs80158569	R2:1; D':1
15	32999806	15:32999806_C/T	rs1554865	T	C	-0.1209	0.0078	1.49e-53	Tomlinson IP, PLoS Genet, 2011	21655089	PMC3107194	10.1371/journal.pgen.1002105	rs11632715	R2:0.2; D':0.59
15	33009574	15:33009574_C/G	rs1919364	G	C	0.0743	0.0072	9.99e-25	Tomlinson IP, PLoS Genet, 2011	21655089	PMC3107194	10.1371/journal.pgen.1002105	rs2293581	R2:0.33; D':1
15	33156386	15:33156386_G/A	rs17816465	A	G	0.0816	0.0089	5.73e-20	Huyghe JR, Nat Genet, 2019	30510241	PMC6358437	10.1038/s41588-018-0286-6	rs17816465	R2:1; D':1
15	67000117	15:67000117_C/A	rs3809570	A	C	-0.0542	0.0079	8.73e-12	Law PJ, Nat Comm, 2019	31089142	PMC6517433	10.1038/s41467-019-09775-w	rs4776316	R2:0.5; D':0.82
15	67402824	15:67402824_T/C	rs56324967	C	T	0.0526	0.0071	1.06e-13	Huyghe JR, Nat Genet, 2019	30510241	PMC6358437	10.1038/s41588-018-0286-6	rs56324967	R2:1; D':1
15	68075698	15:68075698_G/A	rs77148098	A	G	0.0655	0.0107	9.83e-10	Law PJ, Nat Comm, 2019	31089142	PMC6517433	10.1038/s41467-019-09775-w	rs10152518	R2:0.16; D':0.7
15	72508799	15:72508799_C/A	rs8031386	A	C	0.04231	0.007215	4.5e-09	Fernandez-Rozadilla C, Nat Genet, 2022			10.1038/s41588-022-01222-9
15	91185291	15:91185291_C/T	rs71407320	T	C	0.0729	0.0132	3.61e-08	Law PJ, Nat Comm, 2019	31089142	PMC6517433	10.1038/s41467-019-09775-w	rs7495132	R2:0.23; D':1
16	68743939	16:68743939_A/C	rs9924886	C	A	-0.0562	0.0075	4.97e-14	COGENT, Nat Genet, 2008	19011631	PMC2836775	10.1038/ng.262	rs9929218	R2:0.71; D':0.9
16	80036840	16:80036840_A/G	rs3936188	G	A	-0.0664	0.0065	1.36e-24	Huyghe JR, Nat Genet, 2019	30510241	PMC6358437	10.1038/s41588-018-0286-6	rs9930005	R2:0.91; D':1
16	86254051	16:86254051_C/A	rs847208	A	C	0.032	0.0071	6.22e-06	Tanikawa C, Carcinogenesis, 2018	29471430		10.1093/carcin/bgy026	rs847208	R2:1; D':1
16	86338288	16:86338288_A/T	rs7206216	T	A	-0.0452	0.0065	3.98e-12	Schmit SL, JNCI, 2019	29917119	PMC6555904	10.1093/jnci/djy099	rs2696839	R2:0.81; D':0.99
16	86703949	16:86703949_C/T	rs62042090	T	C	0.0546	0.0078	2.49e-12	Al-Tassan NA, Sci Rep, 2015	25990418	PMC4438486	10.1038/srep10442	rs62042090	R2:1; D':1
17	800593	17:800593_T/C	rs12603526	C	T	0.0491	0.0122	5.6e-05	Zhang B, Nat Genet, 2014	24836286	PMC4068797	10.1038/ng.2985	rs12603526	R2:1; D':1
17	809643	17:809643_G/A	rs4968127	A	G	-0.0622	0.0066	4.82e-21	Huyghe JR, Nat Genet, 2019	30510241	PMC6358437	10.1038/s41588-018-0286-6	rs73975586	R2:0.05; D':1
17	835371	17:835371_A/G	rs11247566	G	A	0.037775	0.006522	6.97e-09	Fernandez-Rozadilla C, Nat Genet, 2022			10.1038/s41588-022-01222-9
17	10707241	17:10707241_G/A	rs1078643	A	G	0.0869	0.008	2.31e-27	Huyghe JR, Nat Genet, 2019	30510241	PMC6358437	10.1038/s41588-018-0286-6	rs1078643	R2:1; D':1
17	70413253	17:70413253_G/A	rs983318	A	G	0.0565	0.0082	6.51e-12	Huyghe JR, Nat Genet, 2019	30510241	PMC6358437	10.1038/s41588-018-0286-6	rs983318	R2:1; D':1
17	81053330	17:81053330_T/C	rs35204860	C	T	0.0781	0.0075	2.59e-25	Huyghe JR, Nat Genet, 2019	30510241	PMC6358437	10.1038/s41588-018-0286-6	rs75954926	R2:0.74; D':0.93
18	3616779	18:3616779_T/A	rs1791373	A	T	-0.04065	0.007119	1.13e-08	Fernandez-Rozadilla C, Nat Genet, 2022			10.1038/s41588-022-01222-9
18	46452327	18:46452327_A/G	rs2337113	G	A	-0.1717	0.0066	2.59e-150	Broderick P, Nat Genet, 2007	17934461		10.1038/ng.2007.18	rs4939827	R2:0.74; D':1
19	1157642	19:1157642_G/A	rs62131228	A	G	-0.1081	0.028	0.000111	Huyghe JR, Gut, 2021	33632709		10.1136/gutjnl-2020-321534	rs62131228	R2:1; D':1
19	5840926	19:5840926_C/A	rs10409772	A	C	0.066878	0.010412	1.33e-10	Fernandez-Rozadilla C, Nat Genet, 2022			10.1038/s41588-022-01222-9
19	16417198	19:16417198_C/T	rs34797592	T	C	0.0904	0.0117	8.71e-15	Huyghe JR, Nat Genet, 2019	30510241	PMC6358437	10.1038/s41588-018-0286-6	rs34797592	R2:1; D':1
19	33519927	19:33519927_T/G	rs28840750	G	T	-0.1926	0.0143	3.72e-41	COGENT, Nat Genet, 2008	19011631	PMC2836775	10.1038/ng.262	rs10411210	R2:0.39; D':0.74
19	41860296	19:41860296_A/G	rs1800469	G	A	0.0529	0.0068	8.34e-15	Zhang B, Nat Genet, 2014	24836286	PMC4068797	10.1038/ng.2985	rs1800469	R2:1; D':1
19	49218602	19:49218602_C/T	rs12979278	T	C	0.0361	0.0073	8.04e-07	Law PJ, Nat Comm, 2019	31089142	PMC6517433	10.1038/s41467-019-09775-w	rs12979278	R2:1; D':1
19	59017640	19:59017640_G/A	rs11670192	A	G	0.0596	0.009	2.96e-11	Huyghe JR, Nat Genet, 2019	30510241	PMC6358437	10.1038/s41588-018-0286-6	rs73068325	R2:0.91; D':0.97
20	6376481	20:6376481_G/A	rs966816	A	G	-0.0946	0.0073	2.24e-38	COGENT, Nat Genet, 2008	19011631	PMC2836775	10.1038/ng.262	rs961253	R2:0.84; D':0.94
20	6603622	20:6603622_C/T	rs994308	T	C	-0.069	0.0069	7.14e-24	Huyghe JR, Nat Genet, 2019	30510241	PMC6358437	10.1038/s41588-018-0286-6	rs994308	R2:1; D':1
20	6699595	20:6699595_T/G	rs4813802	G	T	0.0784	0.0069	7.99e-30	Tomlinson IP, PLoS Genet, 2011	21655089	PMC3107194	10.1371/journal.pgen.1002105	rs4813802	R2:1; D':1
20	6762221	20:6762221_C/T	rs28488	T	C	0.0501	0.007	7.25e-13	Huyghe JR, Nat Genet, 2019	30510241	PMC6358437	10.1038/s41588-018-0286-6	rs28488	R2:1; D':1
20	7812350	20:7812350_T/C	rs2423279	C	T	0.0734	0.0072	2.47e-24	Jia WH, Nat Genet, 2013	23263487	PMC3679924	10.1038/ng.2505	rs2423279	R2:1; D':1
20	33187130	20:33187130_G/A	rs6059938	A	G	-0.0352	0.0065	7.53e-08	Schmit SL, JNCI, 2019	29917119	PMC6555904	10.1093/jnci/djy099	rs2295444	R2:0.99; D':0.99
20	42532821	20:42532821_C/T	rs6065668	T	C	0.0353	0.0071	6.35e-07	Tanikawa C, Carcinogenesis, 2018	29471430		10.1093/carcin/bgy026	rs6065668	R2:1; D':1
20	42658274	20:42658274_A/C	rs6017248	C	A	0.0493	0.0073	1.77e-11	Huyghe JR, Nat Genet, 2019	30510241	PMC6358437	10.1038/s41588-018-0286-6	rs6031311	R2:0.68; D':0.87
20	47340117	20:47340117_A/G	rs6066825	G	A	-0.0807	0.0068	2.13e-32	Law PJ, Nat Comm, 2019	31089142	PMC6517433	10.1038/s41467-019-09775-w	rs6066825	R2:1; D':1
20	48986567	20:48986567_C/T	rs6012915	T	C	-0.0595	0.0067	7.44e-19	Huyghe JR, Nat Genet, 2019	30510241	PMC6358437	10.1038/s41588-018-0286-6	rs6067417	R2:1; D':1
20	49060191	20:49060191_C/T	rs6095946	T	C	-0.0647	0.0066	6.06e-23	Schmit SL, JNCI, 2019	29917119	PMC6555904	10.1093/jnci/djy099	rs1810502	R2:0.75; D':1
20	49256285	20:49256285_C/T	rs6091189	T	C	0.04	0.0087	4.04e-06	Huyghe JR, Nat Genet, 2019	30510241	PMC6358437	10.1038/s41588-018-0286-6	rs6091189	R2:1; D':1
20	55831203	20:55831203_A/G	rs6014965	G	A	-0.0466	0.0067	3.73e-12	Huyghe JR, Gut, 2021	33632709		10.1136/gutjnl-2020-321534	rs6014965	R2:1; D':1
20	57475191	20:57475191_A/G	rs13831	G	A	0.0218	0.007	0.00189	Lu Y, Gastro, 2019	30529582	PMC6441622	10.1053/j.gastro.2018.11.066	rs13831	R2:1; D':1
20	60932414	20:60932414_T/C	rs1741640	C	T	0.1325	0.0085	8.15e-55	Houlston RS, Nat Genet, 2010	20972440	PMC5098601	10.1038/ng.670	rs4925386	R2:0.43; D':0.87
20	62308612	20:62308612_T/G	rs2738783	G	T	-0.0533	0.0084	2.43e-10	Huyghe JR, Nat Genet, 2019	30510241	PMC6358437	10.1038/s41588-018-0286-6	rs2738783	R2:1; D':1
21	47772439	21:47772439_G/A	rs9983528	A	G	0.064285	0.0089	5.1e-13	Fernandez-Rozadilla C, Nat Genet, 2022			10.1038/s41588-022-01222-9
22	29406076	22:29406076_T/G	rs4616575	G	T	-0.04097	0.006396	1.49e-10	Fernandez-Rozadilla C, Nat Genet, 2022			10.1038/s41588-022-01222-9
22	39644273	22:39644273_G/A	rs130651	A	G	-0.04889	0.007757	2.92e-10	Fernandez-Rozadilla C, Nat Genet, 2022			10.1038/s41588-022-01222-9
22	43689542	22:43689542_G/A	rs5751474	A	G	0.050829	0.009028	1.8e-08	Fernandez-Rozadilla C, Nat Genet, 2022			10.1038/s41588-022-01222-9
22	43778431	22:43778431_G/A	rs34256596	A	G	0.040034	0.007633	1.57e-07	Fernandez-Rozadilla C, Nat Genet, 2022			10.1038/s41588-022-01222-9
22	45745229	22:45745229_T/G	rs9614460	G	T	0.0403	0.0067	1.69e-09	Huyghe JR, Gut, 2021	33632709		10.1136/gutjnl-2020-321534	rs736037	R2:0.84; D':0.99
22	46364191	22:46364191_C/T	rs9330814	T	C	0.048994	0.008153	1.87e-09	Fernandez-Rozadilla C, Nat Genet, 2022			10.1038/s41588-022-01222-9
X	9763898	23:9763898_C/G	rs2732875	C	G	0.169 *	0.024 *	8.3E-12 *	Dunlop MG, Nat Genet, 2012	22634755	PMC4747430	10.1038/ng.2293	rs5934683	R2:0.28; D':0.94
